# Molecular mechanisms associated with multiple sclerosis progression, severity and phenotype

**DOI:** 10.1101/2022.10.14.22281095

**Authors:** Peter Kosa, Keith Lumbard, Jing Wang, C. Jason Liang, Ruturaj Masvekar, Yujin Kim, Mihael Varosanec, Lori Jennings, Bibiana Bielekova

## Abstract

While current treatments of multiple sclerosis (MS) effectively inhibit formation of focal lesions and relapses, most patients experience progression independent of relapse activity (PIRA). To understand PIRA, we analyzed nine prospectively acquired clinical and imaging outcomes in 176 relapsing-remitting and 215 progressive MS patients and 45 healthy volunteers, along with matched cellular and >5000 protein data in 1,042 cerebrospinal fluid (CSF) samples. Regressing out physiological aging and sex effects identified MS-related processes. Among these, compartmentalized inflammation and its effector mechanisms such as pyroptosis showed the strongest association with MS severity, irrespective of clinical categorization of patients. However, molecular processes affected localization of CNS injury: patients with predominant brain damage had proportionally higher neuroinflammation, while fibrosis and tissue hypoxia were linked to principal involvement of spinal cord. We did not identify inflammation-unrelated neurodegeneration; instead, CNS-related processes were beneficial, such as synaptogenesis. Machine learning-based CSF biomarker models predicted nine clinical and volumetric imaging outcomes in the independent cohort with accuracy exceeding published MS models.

These data show intra-individual diversity of putative disease mechanisms in MS and implicate processes related to compartmentalized neuroinflammation as leading candidate mechanisms of PIRA. Future drug development should include CNS-penetrant anti-inflammatory agents.
