## Supplemental Table 1 for "Molecular mechanisms associated with multiple sclerosis progression, severity and phenotype"

### Sheet: Sheet2
Supplemental Table 1: Demographic data for MS subtypes
	training cohort			validation cohort
	PPMS	RRMS	SPMS	PPMS	RRMS	SPMS
Nr samples	255	221	171	120	124	80
Nr subjects	80	114	58	44	65	33
% female	51.2	65.8	62.1	45.5	63.1	63.6
Age (min-max)	25.3 - 68.2	18 - 67.8	22 - 68	29.8 - 74.7	18.3 - 68.6	28.9 - 69.6
Age (mean ± sd)	53.9 ± 9.6	39.8 ± 9.9	51.5 ± 10.9	55.3 ± 8.8	40.1 ± 11.8	51.5 ± 9.4
EDSS at first LP (min - max)	1.5 - 8.5	0 - 6.5	1.5 - 8	1.5 - 6.5	0 - 6	2 - 7.5
EDSS at first LP (mean ± sd)	5.3 ± 1.6	1.8 ± 1.2	5.6 ± 1.5	5.1 ± 1.7	2.3 ± 1.8	5.4 ± 1.6
disease duration at first LP (min - max)	0 - 38.8	0 - 42.1	0.4 - 41.8	0.5 - 30.3	0 - 28	1.2 - 42.4
disease duration at first LP (mean ± sd)	11.8 ± 8.4	5.6 ± 7.4	19.1 ± 10.4	10.5 ± 7.4	7.3 ± 8.2	18.5 ± 10.5
