## Supplemental Table 3 for "Molecular mechanisms associated with multiple sclerosis progression, severity and phenotype"

### Sheet: Sheet1
Supplemental Table 3: Upstream regulators and Causal networks enriched in severity outcomes compared to progression outcomes
Molecule	Analysis type	Note	Progression outcomes - Sum of Z-scores	Progression outcomes - Sum of -log10(p-value)	Severity outcomes - Sum of Z-scores (must be >4 or <-4)	Severity outcomes - Sum of -log10(p-value) (must be signif [>1.33])	Diiference of Sum of -log10(p-value): Severity - progression	Difference of Sum of z-scores: Severity - Progression (abs diff >2)
DIO2	Master network	iodothyronine deiodinase 2; Catalyzes the conversion of prohormone thyroxine (3,5,3',5'-tetraiodothyronine, T4) to the bioactive thyroid hormone (3,5,3'-triiodothyronine, T3)	0.792	27.3803	7.076	61.1793	33.799	6.284
SMPD1	Upstream regulator	sphingomyelin phosphodiesterase 1; a lysosomal acid sphingomyelinase that converts sphingomyelin to ceramide. Also has phospholipase C activity.	1.125	18.4976	7.259	12.8773	-5.62037	6.134
NfkB-RelA	Upstream regulator	RELA proto-oncogene, NF-kB subunit; NF-kappa-B is composed of NFKB1 or NFKB2 bound to either REL, RELA, or RELB. The most abundant form of NF-kappa-B is NFKB1 complexed with RELA.	0.544	11.74	6.642	10.002	-1.73804	6.098
MYF6	Master network	myogenic factor 6; DNA binding protein involved in muscle differentiation. Defects cause autosomal dominant centronuclear myopathy.	2.504	55.7648	8.44	52.8823	-2.88252	5.936
PTPRJ	Upstream regulator	protein tyrosine phosphatase receptor type J; CD148; present in all hematopoietic lineages, and was shown to negatively regulate T cell receptor signaling possibly through interfering with the phosphorylation of Phospholipase C Gamma 1 and Linker for Activation of T Cells.	2.47	10.3056	8.37	5.93149	-4.37409	5.9
Fcer1	Upstream regulator	Fc epsilon receptor Ia (IgE receptor); the initiator of the allergic response (histamine release)	1.416	26.2632	7.113	17.1524	-9.11085	5.697
Type 2 Osm Receptor	Master network	OSMR heterodimerizes with interleukin 6 signal transducer to form the type II oncostatin M receptor	0.626	7.92445	6.005	33.3995	25.475	5.379
LAMA5	Upstream regulator	laminin subunit alpha 5; is the alpha-5 subunit of of laminin-10 (laminin-511), laminin-11 (laminin-521) and laminin-15 (laminin-523). Laminins, a family of extracellular matrix glycoproteins, are the major noncollagenous constituent of basement membranes.	0.573	11.6868	5.523	7.16641	-4.52039	4.95
ADAM12	Master network	ADAM metallopeptidase domain 12; implicated in a muscle development and neurogenesis	1.779	49.9125	6.517	93.6262	43.7137	4.738
CCL11	Upstream regulator	C-C motif chemokine ligand 11; displays chemotactic activity for eosinophils, but not mononuclear cells or neutrophils.	2.556	29.6695	7.176	14.368	-15.3016	4.62
ID1	Upstream regulator	inhibitor of DNA binding 1; a helix-loop-helix (HLH) protein that can form heterodimers with members of the basic HLH family of transcription factors. ID1 has no DNA binding activity and therefore can inhibit the DNA binding of basic HLH proteins with which it interacts. May play a role in cell growth, senescence, and differentiation.	-0.175	11.4151	4.435	8.95604	-2.45908	4.61
MARK2	Upstream regulator	microtubule affinity regulating kinase 2; an important regulator of cell polarity in epithelial and neuronal cells.	0.053	12.4531	4.653	9.02391	-3.4292	4.6
IRS1	Upstream regulator	insulin receptor substrate 1; a protein which is phosphorylated by insulin receptor tyrosine kinase. Mutations in this gene are associated with type II diabetes and susceptibility to insulin resistance. Linked to mRORC1 signaling;	-0.345	16.2299	4.208	12.3059	-3.92394	4.553
BHLHE40	Master network	basic helix-loop-helix family member e40; can interact with ARNTL or compete for E-box binding sites in the promoter of PER1 and repress CLOCK/ARNTL's transactivation of PER1. This gene is believed to be involved in the control of circadian rhythm and cell differentiation. Interacts with Estrogen receptor and has been linked to high-glucose associated senescence of vascular smooth muscle cells	4.975	52.2516	9.513	84.4738	32.2222	4.538
DDIT3	Upstream regulator	DNA damage inducible transcript 3; a member of the CCAAT/enhancer-binding protein (C/EBP) family of transcription factors. Functions as a dominant-negative inhibitor by forming heterodimers with other C/EBP members and preventing their DNA binding activity. Implicated in adipogenesis and erythropoiesis, is activated by endoplasmic reticulum stress, and promotes apoptosis.	0.84	6.35144	5.376	5.20484	-1.1466	4.536
miR-210-3p	Master network	Increased by hypoxia (HIF1a); Targets RGMA to enhance the angiogenicfunctions of endothelial progenitor cells under hypoxia; enhances the Warburg effect (anaerobic glycolysis; increases uptage of glucose, lactate production, extracellular acidification)	1.342	2.46597	5.836	33.7569	31.2909	4.494
WNT5A	Upstream regulator	Wnt family member 5A; signals through both the canonical and non-canonical WNT pathways. WNT5A is a ligand for the transmembrane receptor frizzled-5 (FZD5; regulates cellular senescence) and the tyrosine kinase orphan receptor 2 (ROR2; required for chondrocytes/cartilage development). ROR2 KO suppresses TNF‑α‑induced inflammation and apoptosis in vascular endothelial cells	1.164	49.5702	5.485	28.928	-20.6422	4.321
CYP4A	Master network	cytochrome P450, family 4, subfamily A; Produces hydroxyeicosatetraenoic acid (20-HETE), a potent vasoconstrictor that plays a complex role in hypertension, autoregulation of cerebral blood flow and blood-brain barrier (BBB) integrity.	0	4.23657	4.31	27.1433	22.9067	4.31
RNASE2	Upstream regulator	ribonuclease A family member 2; Eosinophil-derived neurotoxin; a non-secretory ribonuclease with antimicrobial activity against viruses. Increased in ALS.	0.599	23.5198	4.878	9.85211	-13.6677	4.279
TF	Upstream regulator	Transferrin; transports iron from the intestine, reticuloendothelial system, and liver parenchymal cells to all proliferating cells in the body.	3.101	7.64392	7.292	6.25969	-1.38423	4.191
HSP90AB1	Master network	heat shock protein 90 alpha family class B member 1; the constitutive form of the cytosolic 90 kDa heat-shock protein thought to play a role in inflammation. Its inhibition results in TNF and TRAIL mediated HIF1α degradation. In CNS expressed in astrocytes	3.23	50.8433	7.356	86.7366	35.8933	4.126
GNAI3	Upstream regulator	G protein subunit alpha i3; G proteins are composed of 3 units: alpha, beta and gamma. Gαi3 mediates VEGF-induced VEGFR2 endocytosis, signaling and angiogenesis	0.08	15.4559	4.147	11.1049	-4.35102	4.067
MAPK8	Upstream regulator	mitogen-activated protein kinase 8 (JNK1); involved in UV radiation induced apoptosis. Studies of the mouse counterpart suggested that this kinase play a key role in T cell proliferation, apoptosis and differentiation. High CNS expression. Deletion in epithelial cells prevents pulmonary fibrosis. Plays a role in retinal degenration;	3.067	26.8843	7.108	15.7385	-11.1458	4.041
C5AR1	Upstream regulator	complement C5a receptor 1; Involved in several processes, including complement component C5a signaling pathway; mRNA transcription by RNA polymerase II; and positive regulation of ERK1 and ERK2 cascade. Located in apical part of cell and basolateral plasma membrane. Biomarker of Alzheimer's disease	3.501	19.2796	7.522	11.1054	-8.17418	4.021
TLR5	Upstream regulator	toll like receptor 5; recognizes bacterial flagellin and mobilizes the nuclear factor NF-kappaB, which in turn activates a host of inflammatory-related target genes. Mutations have been associated with both resistance and susceptibility to systemic lupus erythematosus	3.414	21.8829	7.421	14.3873	-7.49562	4.007
KCNJ10	Upstream regulator	potassium inwardly rectifying channel subfamily J member 10; characterized by having a greater tendency to allow potassium to flow into, rather than out of, a cell. May form a heterodimer with another potassium channel protein and may be responsible for the potassium buffering action of glial cells in the brain.	2.236	1.11295	6.236	3.67844	2.56549	4
CAMK2D	Master network	calcium/calmodulin dependent protein kinase II delta; CaMKIIδ interacts directly with IKKβ and modulates NF-κB signalling in adult cardiac fibroblasts. Participates in WNT signaling and mediates muscle cell hypertrophy and fibrosis. Sphingosine kinase 1 regulates HMGB1 translocation by directly interacting with calcium/calmodulin protein kinase II-δ	0.718	20.7932	4.679	30.2716	9.47847	3.961
EIF2A	Upstream regulator	eukaryotic translation initiation factor 2A; plays role in ER stress/proteostasis, mitochondrial stress and innate immunity	1.408	1.266	5.345	3.33231	2.06631	3.937
LGALS8	Upstream regulator	galectin 8; participates in both the adaptive and innate immune responses & is highly expressed in inflammatory disorders	0.756	8.66692	4.675	12.5779	3.91097	3.919
SAMSN1	Upstream regulator	SAM domain, SH3 domain and nuclear localization signals 1; upregulated after B cell activation and participates in B cell differentiation	2.08	7.57958	5.992	5.36778	-2.21181	3.912
BCR (complex)	Upstream regulator	B cell receptor complex	1.991	15.0404	5.902	12.0369	-3.00353	3.911
MAPKAPK2	Upstream regulator	MAPK activated protein kinase 2; This kinase is regulated through direct phosphorylation by p38 MAP kinase. In conjunction with p38 MAP kinase, it is involved in many cellular processes including stress and inflammatory responses	2.698	13.1786	6.584	4.97392	-8.20468	3.886
ETV7	Master network	ETS variant transcription factor 7; cooperates with Myc in B lymphomagenesis; alters mTOR signaling; augments proliferation and survival of normal B cells	1.296	31.6383	5.181	81.9909	50.3526	3.885
IL36A	Upstream regulator	interleukin 36 alpha; a cytokine that can activate NF-kappa-B and MAPK signaling pathways to generate an inflammatory response. The encoded protein functions primarily in skin and demonstrates increased expression in psoriasis. Also linked to obesity and insulin resistance and diabates	4.127	30.3834	7.946	19.7236	-10.6599	3.819
LLGL2	Upstream regulator	LLGL scribble cell polarity complex component 2; expressed in epithelial cells	1.95	3.42088	5.754	4.09889	0.67801	3.804
CREB1	Upstream regulator	cAMP responsive element binding protein 1; induces transcription of genes in response to stimulation of the cAMP pathway, which is activated by rolipram.	0.89	23.9618	4.678	21.6547	-2.30708	3.788
AGT	Master network	angiotensinogen; is cleaved by renin in response to lowered blood pressure to angiotensin I, which is then cleaved by angiotensin converting enzyme (ACE) to angiotensin II, to maintain blood pressure, body fluid and electrolyte homeostasis. In CNS, >90% of AGT is produced by astrocytes, remaining by neurons. There are four main neuroactive angiotensin peptides that can be generated from AGT: Ang …	2.76	44.605	6.506	71.7598	27.1548	3.746
RIPK1	Upstream regulator	receptor interacting serine/threonine kinase 1; plays a role in inflammation and cell death in response to tissue damage, pathogen recognition, and as part of developmental regulation. RIPK1/RIPK3 kinase-mediated necrosis is referred to as necroptosis.	0.425	19.7153	4.121	8.97673	-10.7385	3.696
ADORA3	Upstream regulator	adenosine A3 receptor; involved in the inhibition of neutrophil degranulation in neutrophil-mediated tissue injury, it has been implicated in both neuroprotective and neurodegenerative effects. Linked to pyroptosis. Expressed in microglia	1.267	15.8627	4.91	14.2676	-1.59502	3.643
SOX4	Master network	SRY-box transcription factor 4; early lymphocyte transcription factor, may function in the apoptosis pathway; also linked to epithelial-mesenchymal transition	1.437	34.6746	5.007	73.6603	38.9857	3.57
NOD2	Upstream regulator	nucleotide binding oligomerization domain containing 2; The protein is primarily expressed in the peripheral blood leukocytes. It plays a role in the immune response to intracellular bacterial lipopolysaccharides (LPS) by recognizing the muramyl dipeptide (MDP) derived from them and activating the NFKB	2.214	14.8893	5.764	8.22939	-6.65995	3.55
NfkB1-RelA	Upstream regulator	RELA proto-oncogene, NF-kB subunit; NF-kappa-B is composed of NFKB1 or NFKB2 bound to either REL, RELA, or RELB. The most abundant form of NF-kappa-B is NFKB1 complexed with RELA.	2.599	19.7389	6.131	16.3783	-3.36064	3.532
Vegf Receptor	Master network		3.211	29.6055	6.739	60.1305	30.525	3.528
RET	Master network	ret proto-oncogene; Binding of ligands such as GDNF (glial cell-line derived neurotrophic factor) and other related proteins to the encoded receptor stimulates receptor dimerization and activation of downstream signaling pathways that play a role in cell differentiation, growth, migration and survival. The encoded receptor is important in development of the nervous system, and the development of …	4.077	22.5282	7.586	37.5516	15.0234	3.509
JINK1/2	Upstream regulator	JNK1/2; MAPK8 and MAPK9	2.674	9.88347	6.158	4.487	-5.39647	3.484
PKD1	Upstream regulator	polycystin 1, transient receptor potential channel interacting; an integral membrane protein that functions as a regulator of calcium permeable cation channels and intracellular calcium homoeostasis. It is also involved in cell-cell/matrix interactions and may modulate G-protein-coupled signal-transduction pathways. Upregulated under stress;	1.165	10.2328	4.62	10.3287	0.0958817	3.455
G6PD	Upstream regulator	glucose-6-phosphate dehydrogenase; a cytosolic enzyme encoded by a housekeeping X-linked gene whose main function is to produce NADPH, a key electron donor in the defense against oxidizing agents and in reductive biosynthetic reactions.	1.122	6.00354	4.555	4.79603	-1.20752	3.433
NSUN6	Upstream regulator	NOP2/Sun RNA methyltransferase 6; Enables tRNA (cytosine-5-)-methyltransferase activity and tRNA binding activity.	3.702	4.37059	7.1	5.41311	1.04251	3.398
GNAQ	Upstream regulator	G protein subunit alpha q; The encoded protein, an alpha subunit in the Gq class, couples a seven-transmembrane domain receptor to activation of phospolipase C-beta. Mutations at this locus have been associated with problems in platelet activation and aggregation.	2.914	5.26435	6.189	7.92295	2.65859	3.275
PPP2CA	Upstream regulator	protein phosphatase 2 catalytic subunit alpha; Protein phosphatase 2A is one of the four major Ser/Thr phosphatases, and it is implicated in the negative control of cell growth and division. modulate cAMP response element-binding protein (CREB) functions in aging control and stress response	2.197	11.2771	5.434	4.7901	-6.48698	3.237
GAPDH	Upstream regulator	glyceraldehyde-3-phosphate dehydrogenase; catalyzes an important energy-yielding step in carbohydrate metabolism, the reversible oxidative phosphorylation of glyceraldehyde-3-phosphate in the presence of inorganic phosphate and nicotinamide adenine dinucleotide (NAD).	3.642	3.80444	6.864	5.37678	1.57234	3.222
ADAM17	Master network	ADAM metallopeptidase domain 17; functions in the ectodomain shedding of tumor necrosis factor-alpha, in which soluble tumor necrosis factor-alpha is released from the membrane-bound precursor. This protease also functions in the processing of numerous other substrates, including cell adhesion proteins, cytokine and growth factor receptors and epidermal growth factor (EGF) receptor ligands, ACE2 …	1.147	9.25026	4.34	59.3418	50.0915	3.193
Laminin	Master network	Laminins are high-molecular weight (~400 to ~900 kDa) proteins of the extracellular matrix. They are a major component of the basal lamina (one of the layers of the basement membrane)	1.812	107.802	4.991	115.146	7.34432	3.179
DIO2	Upstream regulator	iodothyronine deiodinase 2; Catalyzes the conversion of prohormone thyroxine (3,5,3',5'-tetraiodothyronine, T4) to the bioactive thyroid hormone (3,5,3'-triiodothyronine, T3)	3.688	3.18303	6.853	4.71868	1.53565	3.165
SELP	Upstream regulator	Selectin P (CD62); a 140 kDa protein that is stored in the alpha-granules of platelets and Weibel-Palade bodies of endothelial cells. This protein redistributes to the plasma membrane during platelet activation and degranulation and mediates the interaction of activated endothelial cells or platelets with leukocytes.	2.919	12.533	6.079	8.13118	-4.40177	3.16
IRAK1	Upstream regulator	interleukin 1 receptor associated kinase 1; one of two putative serine/threonine kinases that become associated with the interleukin-1 receptor (IL1R) upon stimulation; partially responsible for IL1-induced upregulation of the transcription factor NF-kappa B.	1.775	8.85112	4.902	6.03851	-2.81261	3.127
CSF2	Upstream regulator	colony stimulating factor 2 (GMCSF); a cytokine that controls the production, differentiation, and function of granulocytes and macrophages. plays a role in promoting tissue inflammation.	11.095	66.1868	14.22	48.5546	-17.6323	3.125
IL17C	Upstream regulator	interleukin 17C; a T cell-derived cytokine that shares the sequence similarity with IL17. Also released by epithelial cells in response to viral infection; but also in allergy and asthma; Epithelial IL17C promotes neutrophillic inflammation	1.809	13.7169	4.868	9.19854	-4.51836	3.059
C3	Upstream regulator	complement C3; lays a central role in the activation of complement system. Its activation is required for both classical and alternative complement activation pathways. The C3a peptide, also known as the C3a anaphylatoxin, modulates inflammation and possesses antimicrobial activity.	3.736	18.4988	6.752	11.7294	-6.76945	3.016
RXRA	Upstream regulator	retinoid X receptor alpha; a member of the steroid and thyroid hormone receptor superfamily of transcriptional regulators. controls cellular senescence by regulating calcium signaling. represses inositol 1, 4, 5-trisphosphate receptor type 2 (ITPR2) and regulates calcium signaling though ITPR2 and the mitochondrial calcium uniporter (MCU). Knockdown of RXRA induces the production of reactive oxyg…	-3.006	40.4586	-6.049	25.9774	-14.4812	-3.043
SOD1	Upstream regulator	superoxide dismutase 1; binds copper and zinc ions and is one of two isozymes responsible for destroying free superoxide radicals in the body. The encoded isozyme is a soluble cytoplasmic protein, acting as a homodimer to convert naturally-occuring but harmful superoxide radicals to molecular oxygen and hydrogen peroxide. The other isozyme is a mitochondrial protein. Linked to ALS	-3.626	30.5278	-6.75	22.837	-7.69078	-3.124
SIRT1	Upstream regulator	sirtuin 1 (Silent information regulator-1); plays role in autophagy and lipid metabolism; linked to prolongation of life; involved in the regulation of various important biological processes, including inflammation, mitochondrial biogenesis, as well as cell senescenc	-2.118	24.4706	-5.243	18.4583	-6.01235	-3.125
IGF2R	Upstream regulator	insulin like growth factor 2 receptor (CD222); a receptor for both insulin-like growth factor 2 and mannose 6-phosphate; plays a role in the intracellular trafficking of lysosomal enzymes, the activation of transforming growth factor beta, and the degradation of insulin-like growth factor 2.	-3.342	5.2817	-6.472	7.29382	2.01212	-3.13
Notch	Upstream regulator	Notch signaling is an evolutionarily conserved intercellular signaling pathway that regulates interactions between physically adjacent cells through binding of Notch family receptors to their cognate ligands.	-4.794	23.2803	-8.013	13.3627	-9.91759	-3.219
SIGIRR	Upstream regulator	single Ig and TIR domain containing; signaling co-receptor for IL37; Predicted to enable NAD+ nucleosidase activity. Involved in negative regulation of DNA-binding transcription factor activity. Negative regulator of inflammation. Also inhibits endothelial cell apoptosis;IL-37/SIGIRR exerts therapeutic effect in EAE	-1.568	12.3685	-4.9	8.35127	-4.01721	-3.332
BTG2	Master network	Bcell translocation gene 2; anti-proliferation factor 2; involved in the regulation of the G1/S transition of the cell cycle	-1.017	53.2868	-4.353	54.9464	1.65953	-3.336
EIF4EBP	Master network	Eukaryotic translation initiation factor 4E-binding protein 1; The protein directly interacts with eukaryotic translation initiation factor 4E (eIF4E), which is a limiting component of the multisubunit complex that recruits 40S ribosomal subunits to the 5' end of mRNAs. Also interacts with mTOR	-1.004	30.0168	-4.441	74.8073	44.7904	-3.437
NR0B2	Upstream regulator	nuclear receptor subfamily 0 group B member 2 (SHP); The protein has been shown to interact with retinoid and thyroid hormone receptors, inhibiting their ligand-dependent transcriptional activation. In addition, interaction with estrogen receptors has been demonstrated, leading to inhibition of function.	-3.842	14.0475	-7.414	6.97445	-7.07302	-3.572
CCDC6	Master network	coiled-coil domain containing 6; plays a key role in cell cycle control, maintenance of genomic stability and cell survival	-0.469	42.5464	-4.323	94.4915	51.9451	-3.854
RASSF8	Upstream regulator	Ras association domain family member 8; essential for maintaining adherens junction function in epithelial cells and has a role in epithelial cell migration. Downregulation promotes lymphangiogenesis	0	4.60723	-4	7.29374	2.68651	-4
SRSF1	Master network	serine and arginine rich splicing factor 1; can either activate or repress splicing, depending on its phosphorylation state and its interaction partners. SRSF1 analogue is a potent suppressor of both neuronal and glial TDP-43 toxicity also provides a convergence with C9orf72 expansion repeat mediated neurodegeneration (ALS), where this gene also acts as a downstream mediator	-0.447	3.08991	-4.456	41.8658	38.7759	-4.009
EGR3	Master network	early growth response 3; immediate-early growth response gene which is induced by mitogenic stimulation. The protein encoded by this gene participates in the transcriptional regulation of genes in controling biological rhythm. It may also play a role in a wide variety of processes including muscle development, lymphocyte development, endothelial cell growth and migration, and neuronal development.	0	3.73755	-4.078	30.4473	26.7098	-4.078
SPRY2	Upstream regulator	sprouty RTK signaling antagonist 2; Inhibits Migration and Invasion of Fibroblast-Like Synoviocytes in Rheumatoid Arthritis	-0.846	5.71556	-4.976	1.85667	-3.85888	-4.13
NOTCH4	Upstream regulator	notch receptor 4; may play a role in vascular, renal and hepatic development. Mutations in this gene may be associated with schizophrenia. Linked to transcriptional control of RAB proteins and intracellular vesicle trafficking in autoimmunity and in vascular inflammation.	-1.447	6.64007	-5.747	6.26912	-0.370943	-4.3
RNF31	Master network	ring finger protein 31; E3 ubiquitin-protein ligase component of the linear ubiquitin chain assembly complex.	-1.998	22.3296	-6.328	29.8303	7.50071	-4.33
miR-335-3p	Upstream regulator	MiR-335-3p, a neuron-enriched microRNA, reported to be involved in aging and age-related neurological diseases.	-1.024	3.98184	-5.357	4.24027	0.258436	-4.333
TSC22D3	Upstream regulator	TSC22 domain family member 3; the anti-inflammatory protein glucocorticoid (GC)-induced leucine zipper. Expression of this gene stimulated by glucocorticoids and interleukin 10 and it appears to play a key role in the anti-inflammatory and immunosuppressive effects of this steroid.	-0.009	24.1555	-4.548	11.5028	-12.6527	-4.539
miR-338-3p	Upstream regulator	downregulates ADAM17; suppress cell proliferation and migration and induced G1/S cell cycle arrest and apoptosis;	-0.59	4.34474	-5.357	3.22434	-1.1204	-4.767
KLK1	Master network	kallikrein 1; functionally conserved in its capacity to release the vasoactive peptide, Lys-bradykinin, from low molecular weight kininogen; linked to early viral infections (such as influenza)	-0.221	16.6073	-5.328	44.6204	28.0131	-5.107
DSCAM	Upstream regulator	DS cell adhesion molecule; a member of the immunoglobulin superfamily of cell adhesion molecules (Ig-CAMs), and is involved in human central and peripheral nervous system development. expressed widely in the developing brain and in the amygdala and hippocampus of the adult brain.	-1.293	18.7985	-6.416	14.5186	-4.27985	-5.123
PIAS1	Upstream regulator	protein inhibitor of activated STAT 1; PIAS proteins function as SUMO E3 ligases and play important roles in many cellular processes by mediating the sumoylation of target proteins. This protein plays a central role as a transcriptional coregulator of numerous cellular pathways includign the STAT1 and nuclear factor kappaB pathways.	-1.414	1.55705	-6.681	2.80543	1.24838	-5.267
ZIC2	Upstream regulator	Zic family member 2; functions as a transcriptional repressor and may regulate tissue specific expression of dopamine receptor D1. Also regulates WNT signaling; and activates NOTCH signaling	0	5.00704	-5.946	6.15905	1.15201	-5.946
TNFAIP6	Master network	TNF alpha induced protein 6; a secretory protein that contains a hyaluronan-binding domain. Has anti-inflammatory proporties; interferes with the TGF-β1/Smad signal transduction pathway in keloid fibroblasts rather than in normal fibroblasts and thus inhibits keloid formation. Attenuates radiation-induced fibrosis; inhibits chemokine-glucoseaminoglycan interaction on endothelial cells;	0.755	39.4254	-9.277	87.6	48.1746	-10.032
IL22	Master network	interleukin 17D; a cytokine that shares the sequence similarity with IL17. The treatment of endothelial cells with this cytokine has been shown to stimulate the production of other cytokines including IL6, IL8 and CSF2/ GM-CSF. The increased expression of IL8 induced by this cytokine was found to be NF-kappa B-dependent. High brain expression;activity of CD8 T cells by regulating DCs; regulates g…	6.078	32.0692	8.733	26.8514	-5.21783	2.655
IL17D	Master network		3.342	7.01521	5.968	10.4919	3.47671	2.626
CCND3	Master network	cyclin D3; This cyclin forms a complex with and functions as a regulatory subunit of CDK4 or CDK6, whose activtiy is required for cell cycle G1/S transition.	1.983	20.7799	4.493	83.1102	62.3303	2.51
IL23	Master network		4.287	21.9606	6.692	19.6552	-2.30542	2.405
CSF	Master network		11.455	110.098	13.854	82.9817	-27.1165	2.399
PDGFC	Master network	platelet derived growth factor C; The four members of this family are mitogenic factors for cells of mesenchymal origin. Motor neurons of human sporadic ALS patients have increased gene expression of PDGFC & its activator PLAT. Presymptomatic activation of the PDGF-CC pathway induces blood-spinal cord barrier dysfunction and may accelerates onset of ALS neurodegeneration	2.829	51.3286	5.176	60.4589	9.13033	2.347
ERBB	Master network		6.249	109.853	8.433	84.1504	-25.7025	2.184
CD36	Master network	the fourth major glycoprotein of the platelet surface and serves as a receptor for thrombospondin. It binds to collagen, thrombospondin, anionic phospholipids and oxidized LDL. Highly expressed in fat tissue; Advanced oxidation protein products induce oxidative stress via CD36/NADPH oxidase pathway. CD36 polymorphism has been linked to glucose levels and oxidised LDL in DM patients	4.333	12.5157	6.441	18.9363	6.42055	2.108
ACE2	Master network	angiotensin converting enzyme 2; catalyzes the cleavage of angiotensin I into angiotensin 1-9, and angiotensin II into the vasodilator angiotensin 1-7	-3.94	44.341	-6.566	81.2463	36.9053	-2.626
JAG2	Master network		-3.611	16.083	-6.306	16.3945	0.31146	-2.695
FMR1	Master network	FMRP translational regulator 1; inds RNA and is associated with polysomes. The encoded protein may be involved in mRNA trafficking from the nucleus to the cytoplasm.	-5.988	38.8713	-8.775	67.5179	28.6466	-2.787
PLCB4	Master network	phospholipase C beta 4; catalyzes the formation of inositol 1,4,5-trisphosphate and diacylglycerol from phosphatidylinositol 4,5-bisphosphate. This reaction uses calcium as a cofactor and plays an important role in the intracellular transduction of many extracellular signals. In the brain, the primary phospholipase C (PLC) proteins, PLCβ, and PLCγ, are activated by neurotransmitters, neurotrophic…	-1.414	2.43533	-4.242	6.52804	4.09271	-2.828
dimethyl succinate	Master network		1.859	15.2476	7.535	62.923	47.6754	5.676
dimethylnitrosamine	Upstream regulator		2.37	6.66874	7.726	4.1993	-2.46944	5.356
zymosan	Upstream regulator		2.182	21.204	6.346	8.88954	-12.3145	4.164
hexachlorobenzene	Upstream regulator		2.839	8.53038	6.539	6.54304	-1.98734	3.7
peptidoglycan	Upstream regulator		5.612	41.0994	9.242	27.1145	-13.985	3.63
2-mercaptoacetate	Master network		1.134	4.28904	4.754	14.4134	10.1244	3.62
1-palmitoyl-2-(5-oxovaleroyl)-sn-glycero-3-phosphorylcholine	Upstream regulator		3.052	11.0612	6.653	8.0606	-3.00061	3.601
bromodeoxyuridine	Master network		4.393	23.6863	7.97	39.9244	16.2381	3.577
ozone	Upstream regulator		2.076	5.20289	5.575	6.06524	0.862342	3.499
D-glucose	Upstream regulator		6.78	51.5307	10.24	37.7447	-13.786	3.46
peptidoglycan	Master network		5.509	58.5301	8.955	45.766	-12.764	3.446
enterotoxin B	Upstream regulator		2.489	22.7522	5.678	11.2463	-11.5059	3.189
2-mercaptoacetate	Upstream regulator		1.732	12.7776	4.855	11.515	-1.26263	3.123
4-phenylbutyric acid	Upstream regulator		-1.743	2.39409	-6.329	3.62036	1.22627	-4.586
fingolimod	Upstream regulator	sphingosine-1-phosphate receptor modulator FDA approved for treatment of MS	-1.502	17.7784	-4.042	12.0957	-5.68279	-2.54
mycophenolate mofetil (CellCept)	Master network	a prodrug of mycophenolic acid (MPA), an inhibitor of inosine monophosphate dehydrogenase (IMPDH). This is the rate-limiting enzyme in de novo synthesis of guanosine nucleotides. T- and B-lymphocytes are more dependent on this pathway than other cell types are. MPA is 5x more potent inhibitor of the type II isoform of IMPDH, expressed in activated lymphocytes, than of the type I isoform of IMPDH,…	-4.311	30.025	-7.012	41.1886	11.1636	-2.701
oclacitinib	Master network	a veterinary medication used in the control of atopic dermatitis and pruritus in dogs. Chemically, it is a synthetic cyclohexylamino pyrrolopyrimidine janus kinase inhibitor that is relatively selective for JAK1	-1.809	12.1878	-4.92	85.2084	73.0206	-3.111
dovitinib	Master network	a pan-tyrosine kinase inhibitor targeting fibroblast growth factor receptor (FGFR), vascular endothelial growth factor receptor (VEGFR), platelet-derived growth factor receptor (PDGFR) and other receptor tyrosine kinases (RTKs), ncluding fibroblast growth factor receptor 1 and 3, FMS-like tyrosine kinase 3, stem cell factor receptor (c-KIT), and colony stimulating factor receptor 1. Bought by All…	-3.539	35.061	-6.696	57.7762	22.7152	-3.157
simvastatin	Upstream regulator	a lipid lowering medication shown to inhibit brain atrophy in Phase II trial of SPMS (higher dose, 80mg/d).	-2.513	42.5033	-6.032	34.1785	-8.32472	-3.519
tipifarnib	Master network	a farnesyltransferase inhibitor developed for AML but did not receive FDA approval.	-2.046	34.9318	-5.607	64.2754	29.3436	-3.561
fenebrutinib	Master network	BTK inhibitor studied in MS - has ongoing Phase III trial in PPMS against Ocrelizumab; Btk contains a PH domain that binds phosphatidylinositol (3,4,5)-trisphosphate (PIP3). PIP3 binding induces Btk to phosphorylate phospholipase C, which in turn hydrolyzes PIP2, a phosphatidylinositol, into two second messengers, inositol triphosphate (IP3) and diacylglycerol (DAG), which then go on to modulate …	-0.577	2.40561	-4.238	33.3473	30.9417	-3.661
methylprednisolone	Upstream regulator	Accepted therapy for MS attacks; good CNS penetrance and used to supress immune cells in CNS tissue	-2.023	26.7509	-6.086	14.8349	-11.916	-4.063
warfarin	Master network	Anticoagulant that blocks vitamin K epoxide reductase that reactivates vitamin K1 and therefpre decreases clotting ability of, clotting factors II, VII, IX, and X.	-0.119	20.1398	-4.196	22.1287	1.98884	-4.077
GSK2193874	Upstream regulator	An Orally Active, Potent, and Selective Blocker of transient receptor potential cation channel subfamily V member 4 (TRPV4) a Ca2+-permeable, nonselective cation channel that is thought to be involved in the regulation of systemic osmotic pressure; TRPV4 is expressed in the vascular endothelium	-0.3	10.3584	-4.784	7.99883	-2.35956	-4.484
pralsetinib	Master network	oral tyrosine kinase (RET) inhibitor FDA and EMA approved for metastatic RET fusion positive non-small cell lung ca (orphan drug, breakthrough therapy);	-3.364	37.148	-8.044	61.9231	24.7751	-4.68
acitretin	Upstream regulator	an oral retinoid (vitamin-A derivative) used to treat severe psoriasis	-0.2	5.29589	-5.033	6.46991	1.17402	-4.833
diazoxide	Upstream regulator	Slows release of insulin and therefore increases blood glucose levels; also is vasodilatator used in treatment of malignant hypertension; acts as a positive allosteric modulator of the AMPA and kainate receptors, suggesting potential application as a cognitive enhancer	-1.914	1.51999	-6.752	3.70185	2.18186	-4.838
plicamycin	Master network	antineoplastic antibiotic produced by Streptomyces plicatus. It is an RNA synthesis inhibitor. The manufacturer discontinued production in 2000.	-0.728	11.0191	-6.292	23.7429	12.7238	-5.564
10-(6'-ubiquinonyl)decyltriphenylphosphonium (MitoQ, Mitoquinone)	Master network	Anti-oxidant; can cross the blood brain barrier and cellular membranes to accumulate in the mitochondria and is thought to activate the Nrf2/ARE pathway leading to an increase in the expression of antioxidant enzymes.	-1.333	11.579	-7.482	59.5004	47.9214	-6.149
selumetinib	Master network	oral kinase inhibitor (a selective inhibitor of the mitogen-activated protein kinase kinase [MAPK kinase or MEK] subtypes 1 and 2. [ part of the MAPK/ERK pathway]) FDA approved for treatment of neurofibromatosis type 1 with inoperable plexiform neurofibromas; can causa cardiomyopathy and visual problems	-1.604	6.69465	-8.876	76.9359	70.2413	-7.272
fedratinib	Master network	oral selective JAK2 (and FLT3, RET) inhibitor FDA approved for treatment of myelofibrosis	0.93	22.5751	-6.541	29.6874	7.11226	-7.471
epigallocatechin-gallate	Upstream regulator	the ester of epigallocatechin and gallic acid, and is a type of catechin. EGCG – is the most abundant catechin in tea, especially green tea	-4.059	44.5609	-6.249	25.4118	-19.1491	-2.19
caffeic acid phenethyl ester	Upstream regulator	a natural phenolic chemical compound found in a variety of plants, e.g. coffee. It is also a component of propolis. It is the ester of caffeic acid and phenethyl alcohol.	-7.048	20.822	-9.381	10.7303	-10.0917	-2.333
baicalein	Upstream regulator	a flavone, a type of flavonoid, originally isolated from the roots of Scutellaria baicalensis and Scutellaria lateriflora. It is also reported in Oroxylum indicum and Thyme. Part of natural Chinese medicine. It is a positive allosteric modulator of the GABAA receptor. Baicalein inhibit certain types of lipoxygenases resulting in anti-inflammatory action It inhibits TRPC1 channel expression resuyl…	-2.822	5.23183	-6.314	4.11717	-1.11466	-3.492
cinnamaldehyde	Upstream regulator	Cinnamaldehyde (CM) is the active component of the spice cinnamon (Cinnamomum zeylanicum). Has neuroprotective effects in different animal studies;	0.067	7.64307	-5.081	2.03297	-5.6101	-5.148
acetovanillone	Upstream regulator	Apocynin, a natural organic compound structurally related to vanillin. As inhibitor of NADPH oxidase activity, it has anti-inflammatory capabilities (prevents the formation of free radicals, oxygen ions, and peroxides in the body). It extended the lives of SOD1 mutant mice and reduced glial cell toxicity in ALS model - efficacy was attributed to a newly discovered role for SOD1 as a self-regulati…	-3.161	2.50972	-6.364	5.11872	2.609	-3.203
brusatol	Master network	A natural product: a quassinoid from the seeds of Brucea sumatrana acts as NRF2 inhibitor; NRF2 is a multi-function transcription factor that governs multiple pathways, such as glutathione synthesis, ROS scavenging, drug excretion and detoxification, and NADP synthesis. Inhibits cancer growth in models	-0.777	20.9318	-5.754	12.1601	-8.77174	-4.977
oxymatrine	Master network	(matrine oxide, matrine N-oxide, matrine 1-oxide) is one of many quinolizidine alkaloid compounds extracted from the root of Sophora flavescens, a Chinese herb. In vitro/animal models show it protects against apoptosis, tumor and fibrotic tissue development, and inflammation. Can be bought as supplement	-0.493	19.1844	-5.948	90.3144	71.13	-5.455
KT5823	Master network	Selective inhibitor of PKG, but not always active in intact cells; not a drug	0.535	20.9245	-6.027	69.9203	48.9958	-6.562
SAR-20347	Master network	an inhibitor of TYK2, JAK1, JAK2 and JAK3 with IC50s of 0.6, 23, 26 and 41 nM, respectively. Used in research only	-0.408	8.48413	-9.114	65.0808	56.5967	-8.706
