## Supplemental Table 4 for "Molecular mechanisms associated with multiple sclerosis progression, severity and phenotype"

### Sheet: comparison
Supplemental Table 4: Models' perfomance in training and validation cohorts
	EN models on Somamers - trained on all samples, validated on first LP only									EN models on Somamers ratios - trained on all samples, validated on first LP only
		training cohort				validation cohort					training cohort				validation cohort
Outcome	# of variables	Sperman Rho	p-value	R2	CCC	Sperman Rho	p-value	R2	CCC	# of variables	Sperman Rho	p-value	R2	CCC	Sperman Rho	p-value	R2	CCC
CEL	104	0.605614	<0.001	0.60764	0.63424	0.582658	<0.001	0.322783	0.421053	351	0.67537	<0.001	0.86817	0.898647	0.589751	<0.001	0.338556	0.545046
T2LL	103	0.512547	<0.001	0.250622	0.440556	0.252301	<0.001	0.054644	0.162382	618	0.924358	<0.001	0.85453	0.885226	0.302587	0.00112	0.0700506	0.20797
Brain damage	448	0.958742	<0.001	0.918783	0.929954	0.539827	<0.001	0.296196	0.4471	373	0.97423	<0.001	0.949638	0.96606	0.632583	<0.001	0.401459	0.57119
CombiWISE	436	0.902251	<0.001	0.807722	0.867154	0.637717	<0.001	0.396794	0.590204	361	0.970209	<0.001	0.941839	0.959405	0.70846	<0.001	0.486294	0.65739
SC disability	190	0.776225	<0.001	0.621199	0.476491	0.291275	0.012	0.0628319	0.118141	6118	0.971088	<0.001	0.946955	0.958625	0.39484	<0.001	0.118603	0.301608
Brain damage severity	480	0.950861	<0.001	0.907226	0.918878	0.516791	<0.001	0.271456	0.421821	307	0.971613	<0.001	0.947416	0.964396	0.577102	<0.001	0.34642	0.527416
CombiWISE severity	300	0.968783	<0.001	0.942811	0.951665	0.448153	<0.001	0.196919	0.376382	282	0.970721	<0.001	0.945949	0.958949	0.574011	<0.001	0.309717	0.487624
SC severity	626	0.93915	<0.001	0.886456	0.879479	0.339255	0.0048	0.0774183	0.203519	3386	0.984982	<0.001	0.972971	0.979831	0.330204	<0.001	0.0950497	0.276239
MSDSS	163	0.818739	<0.001	0.723666	0.81248	0.430041	<0.001	0.187508	0.416647	1255	0.957024	<0.001	0.941405	0.957737	0.417821	<0.001	0.205629	0.415712
	RF models on Somamers - trained on all samples, validated on first LP only									RF models on Somamer ratios - trained on all samples, validated on first LP only
		training cohort (OOB)				validation cohort					training cohort (OOB)				validation cohort
Outcome	# of variables	Sperman Rho	p-value	R2	CCC	Sperman Rho	p-value	R2	CCC	# of variables	Sperman Rho	p-value	R2	CCC	Sperman Rho	p-value	R2	CCC
CEL	45	0.507	<0.001	0.515119	0.642688	0.545	<0.001	0.270079	0.467748	110	0.624	< 0.001	0.712256	0.789772	0.545	< 0.001	0.229432	0.446
T2LL	28	0.73	<0.001	0.52731	0.615286	0.383	<0.001	0.115347	0.222949	122	0.797	< 0.001	0.63234	0.719875	0.432	< 0.001	0.172861	0.304006
Brain damage	24	0.837	<0.001	0.671974	0.726148	0.617	<0.001	0.366058	0.468774	166	0.888	< 0.001	0.780749	0.838581	0.558	< 0.001	0.349672	0.490526
CombiWISE	37	0.828	<0.001	0.677442	0.71452	0.381	<0.001	0.144049	0.305409	122	0.877	< 0.001	0.765733	0.818446	0.678	< 0.001	0.429184	0.557547
SC disability	65	0.727	<0.001	0.540906	0.590358	0.584	<0.001	0.364087	0.438384	184	0.835	< 0.001	0.689277	0.706244	0.321	0.00223475	0.0901269	0.202561
Brain damage severity	20	0.82	<0.001	0.659105	0.718264	0.553	<0.001	0.333413	0.449157	73	0.875	< 0.001	0.753037	0.82483	0.565	< 0.001	0.339756	0.499303
CombiWISE severity	49	0.776	<0.001	0.632053	0.708279	0.372	<0.001	0.115862	0.225913	66	0.858	< 0.001	0.755893	0.821043	0.501	< 0.001	0.252983	0.417791
SC severity	20	0.69	<0.001	0.498954	0.557804	0.129	0.224	0.0146806	0.0759889	45	0.828	< 0.001	0.67561	0.695966	0.152	0.203	0.016342	0.0715032
MSDSS	54	0.761	<0.001	0.646409	0.717455	0.375	<0.001	0.17826	0.334745	251	0.826	< 0.001	0.736834	0.804901	0.433	< 0.001	0.227943	0.404491
